# A Polygenic Score for Reduced Kidney Function and Adverse Outcomes in a Chronic Kidney Disease Cohort

**DOI:** 10.1101/2022.06.02.22275913

**Authors:** Inga Steinbrenner, Zhi Yu, Jin Jin, Ulla T. Schultheiss, Fruzsina Kotsis, Morgan E. Grams, Josef Coresh, Matthias Wuttke, GCKD investigators, Florian Kronenberg, Kai-Uwe Eckardt, Nilanjan Chatterjee, Peggy Sekula, Anna Köttgen

## Abstract

We studied whether a polygenic score for reduced kidney function developed from population-based studies was associated with adverse outcomes among persons with chronic kidney disease. The polygenic score was significantly associated with incident kidney failure, major adverse cardiovascular outcomes and overall mortality while adjusting for age, sex, and baseline eGFR: the hazard ratio for kidney failure over 6.5 years was 1.83 (95% CI 1.40-2.39) comparing those in the highest and lowest quartiles of the polygenic score. However, the significant associations of the polygenic score did not translate to improved outcome prediction in comparison to established risk equations.
