## Supplemental Tables for "A Polygenic Score for Reduced Kidney Function and Adverse Outcomes in a Chronic Kidney Disease Cohort"

### Sheet: Content
A Polygenic Score for Reduced Kidney Function and Adverse Outcomes in a Chronic Kidney Disease Cohort
Inga Steinbrenner, Zhi Yu, Jin Jin, Ulla T. Schultheiss, Fruzsina Kotsis, Morgan Grams, Josef Coresh, Matthias Wuttke, Florian Kronenberg, Kai-Uwe Eckardt, Peggy Sekula, Nilanjan Chatterjee, Anna Köttgen
HR: hazard ratio; CI:confidence interval;
Content of Supplemental Tables
Tab	Title
Overview	Overview of supplementary tables
ST1	Supplementary Table 1: Study cohort information in the analysis cohort and by quartile of the polygenic score.
ST2	Supplementary Table 2: Association of PGS with kidney failure for different adjustment models.
ST3	Supplementary Table 3: Association of PGS with death for different adjustment models.
ST4	Supplementary Table 4: Association of PGS with 3P-MACE and sub-outcomes for different adjustment models.
ST5	Supplementary Table 5: Predictive ability of the PGS with respect to KF.

### Sheet: ST1
Supplementary Table 1: Study cohort information in the analysis cohort and by quartile of the polygenic score.
		Quartiles of PGS
Characteristic	Analysis cohort (N=4924)	Q1 (N=1231)	Q2 (N=1231)	Q3 (N=1231)	Q4 (N=1231)
Age, years	60.1 (12)	60.5 (11.7)	60.2 (12)	60.4 (11.7)	59.3 (12.4)
Women	1960 (39.8%)	502 (40.8%)	499 (40.5%)	472 (38.3%)	487 (39.6%)
Presence of Diabetes	1736 (35.3%)	414 (33.6%)	454 (36.9%)	422 (34.3%)	446 (36.2%)
eGFR, ml/min/1.73 m²	49.4 (18.2)	48.3 (16.8)	48.9 (16.8)	49.3 (18.4)	51.3 (20.4)
UACR, mg/g	50.3 (9.5, 383.3)	24.7 (7, 198.4)	44.8 (8.8, 393.6)	63 (11, 419.5)	85.2 (15.1, 551.9)
Systolic blood pressure, mmHg*	139.4 (20.3)	138.9 (19.8)	139.1 (20)	140.1 (20.7)	139.6 (20.7)
Use of BP lowering medication	4620 (93.8%)	1132 (92%)	1161 (94.3%)	1161 (94.3%)	1166 (94.7%)
Current smoking*	786 (16%)	183 (14.9%)	193 (15.8%)	196 (15.9%)	214 (17.5%)
HDL, mg/dl*	52 (18.1)	51.5 (17.4)	52.3 (18)	52.2 (18.5)	52.2 (18.5)
History of cardiovascular disease*	1494 (30.4%)	344 (28%)	370 (30.1%)	387 (31.4%)	393 (31.9%)
CRP, mg/l*	2.3 (1, 5)	2.2 (1, 4.8)	2.3 (1, 5.3)	2.3 (1, 5)	2.2 (1, 5)
Continuous variables are presented as mean (standard deviation, sd) or median (quartiles: Q1, Q3) and categorical variables as frequency (proportion).
BP: blood pressure; eGFR: estimated glomerular filtration rate; UACR: urinary albumin-to-creatinine ratio; HDL: high density lipoprotein; CRP: C-reactive protein
* Variables with max. 0.9% missings

### Sheet: ST2
Supplementary Table 2: Association of PGS with kidney failure for different adjustment models.
Model information			Event of interest						Competing Event					Subdistribution
Variable of interest	Model	N_analysed	Nevents	HR	CIlower	CIupper	p-value	significant	Nevents	HR	CIlower	CIupper	p-value	HR	CIlower	CIupper	p-value
PRS	unadjusted	4924	470	1.23876	1.13131	1.35641	3.74596e-06	1	513	1.06348	0.975062	1.15991	0.164623	1.23197	1.12514	1.34894	6.55709e-06
PRS	model 1	4924	470	1.22155	1.11599	1.3371	1.42587e-05	1	513	1.08642	0.995918	1.18515	0.0617915	1.21244	1.10774	1.32702	2.90466e-05
PRS	model 2	4924	470	1.21766	1.11375	1.33127	1.51092e-05	1	513	1.09677	1.00571	1.19607	0.0367294	1.20945	1.10566	1.32298	3.2681e-05
PRS	model 3	4924	470	1.12008	1.0223	1.22721	0.014971	1	513	1.074	0.983416	1.17293	0.112287	1.12042	1.02199	1.22832	0.0153624
Decile 2 vs. Decile 1	unadjusted	985	69	1.25376	0.780197	2.01475	0.350099	0	92	1.0202	0.677947	1.53523	0.923599	1.25363	0.780118	2.01455	0.350314
Decile 2 vs. Decile 1	model 1	985	69	1.24981	0.777592	2.00879	0.357052	0	92	1.11055	0.737862	1.67147	0.61521	1.25198	0.778918	2.01236	0.353351
Decile 2 vs. Decile 1	model 2	985	69	1.19176	0.740929	1.9169	0.469411	0	92	1.10631	0.735041	1.6651	0.628167	1.1724	0.728859	1.88585	0.511933
Decile 2 vs. Decile 1	model 3	985	69	1.01854	0.633159	1.63847	0.939644	0	92	1.0831	0.719441	1.63059	0.702124	0.974879	0.605896	1.56857	0.916497
Decile 3 vs. Decile 1	unadjusted	985	73	1.37938	0.867226	2.19401	0.174355	0	102	1.23778	0.838042	1.8282	0.283704	1.35996	0.855012	2.1631	0.194137
Decile 3 vs. Decile 1	model 1	985	73	1.45378	0.913774	2.31292	0.114255	0	102	1.25664	0.850702	1.8563	0.251111	1.42794	0.897536	2.27179	0.132668
Decile 3 vs. Decile 1	model 2	985	73	1.68415	1.05862	2.67928	0.0277751	0	102	1.32513	0.896637	1.95839	0.157798	1.61427	1.01472	2.56806	0.0432125
Decile 3 vs. Decile 1	model 3	985	73	1.46334	0.919373	2.32916	0.108389	0	102	1.27453	0.861596	1.88537	0.224646	1.40018	0.879763	2.22846	0.155703
Decile 4 vs. Decile 1	unadjusted	986	79	1.60395	1.02108	2.51954	0.0403154	0	100	1.21258	0.818318	1.7968	0.336723	1.58148	1.00678	2.48424	0.0466712
Decile 4 vs. Decile 1	model 1	986	79	1.60187	1.01974	2.51631	0.0408727	0	100	1.24108	0.8375	1.83914	0.281805	1.58118	1.00657	2.48379	0.0467676
Decile 4 vs. Decile 1	model 2	986	79	1.68436	1.0721	2.64627	0.0236977	0	100	1.26393	0.852843	1.87315	0.243244	1.60426	1.02102	2.52065	0.0403435
Decile 4 vs. Decile 1	model 3	986	79	1.49037	0.94849	2.34185	0.0835229	0	100	1.21863	0.821671	1.80735	0.325492	1.38872	0.883767	2.18219	0.154415
Decile 5 vs. Decile 1	unadjusted	985	75	1.45534	0.919106	2.30443	0.109548	0	97	1.13414	0.761347	1.68947	0.535895	1.44714	0.913926	2.29144	0.114996
Decile 5 vs. Decile 1	model 1	985	75	1.41509	0.893379	2.24146	0.139003	0	97	1.22645	0.823213	1.82721	0.315599	1.41238	0.891664	2.23719	0.141201
Decile 5 vs. Decile 1	model 2	985	75	1.54499	0.975554	2.44682	0.0636737	0	97	1.25288	0.840889	1.86672	0.267799	1.51662	0.957634	2.40191	0.0758275
Decile 5 vs. Decile 1	model 3	985	75	1.16411	0.734101	1.84601	0.5183	0	97	1.19073	0.797933	1.7769	0.3927	1.15853	0.73061	1.83708	0.531588
Decile 6 vs. Decile 1	unadjusted	985	74	1.3803	0.8698	2.19043	0.171335	0	90	0.95291	0.630316	1.44061	0.819069	1.3815	0.870556	2.19233	0.170183
Decile 6 vs. Decile 1	model 1	985	74	1.33402	0.840479	2.11739	0.221447	0	90	1.0136	0.670365	1.53257	0.948953	1.33532	0.841306	2.1194	0.219884
Decile 6 vs. Decile 1	model 2	985	74	1.3006	0.818691	2.06617	0.265756	0	90	1.04705	0.69242	1.5833	0.827508	1.29364	0.814407	2.05487	0.275516
Decile 6 vs. Decile 1	model 3	985	74	1.01564	0.638835	1.61468	0.947706	0	90	0.999777	0.66037	1.51363	0.99916	1.00878	0.634588	1.60362	0.970509
Decile 7 vs. Decile 1	unadjusted	986	79	1.60526	1.02191	2.52161	0.0399728	0	101	1.2337	0.833943	1.82509	0.293201	1.56168	0.994168	2.45314	0.0530418
Decile 7 vs. Decile 1	model 1	986	79	1.61656	1.02901	2.53958	0.0371553	0	101	1.21	0.817798	1.79028	0.340257	1.57469	1.00237	2.47378	0.0488091
Decile 7 vs. Decile 1	model 2	986	79	1.73885	1.10674	2.73198	0.0163979	1	101	1.23225	0.832821	1.82324	0.296128	1.60591	1.0221	2.52319	0.0398999
Decile 7 vs. Decile 1	model 3	986	79	1.30423	0.829001	2.05189	0.250622	0	101	1.16897	0.788735	1.73252	0.436722	1.19478	0.759348	1.8799	0.441574
Decile 8 vs. Decile 1	unadjusted	985	85	1.88392	1.2113	2.93003	0.00494418	1	102	1.30602	0.884232	1.92901	0.179702	1.83486	1.17977	2.85373	0.00706858
Decile 8 vs. Decile 1	model 1	985	85	1.90125	1.22209	2.95785	0.00437992	1	102	1.41674	0.958971	2.09304	0.0801945	1.84048	1.1831	2.86311	0.006815
Decile 8 vs. Decile 1	model 2	985	85	1.9892	1.27793	3.09636	0.00231742	1	102	1.48329	1.00369	2.19204	0.0478761	1.86565	1.19863	2.90385	0.00573454
Decile 8 vs. Decile 1	model 3	985	85	1.54892	0.993834	2.41402	0.0532799	0	102	1.39376	0.940956	2.06446	0.0976518	1.46028	0.937222	2.27526	0.0942457
Decile 9 vs. Decile 1	unadjusted	985	89	1.94549	1.2579	3.00894	0.00277855	1	97	1.14693	0.76993	1.70854	0.500195	1.9297	1.24769	2.9845	0.00313068
Decile 9 vs. Decile 1	model 1	985	89	1.88128	1.21599	2.91056	0.00453573	1	97	1.26038	0.845976	1.8778	0.255257	1.85761	1.20069	2.87396	0.00541277
Decile 9 vs. Decile 1	model 2	985	89	1.88656	1.21876	2.92028	0.00440764	1	97	1.29386	0.868409	1.92774	0.205369	1.84692	1.19317	2.85886	0.00591886
Decile 9 vs. Decile 1	model 3	985	89	1.34674	0.868742	2.08776	0.183224	0	97	1.19874	0.801945	1.79186	0.376796	1.34724	0.869222	2.08814	0.182499
Decile 10 vs. Decile 1	unadjusted	986	95	2.19139	1.4271	3.365	0.000336804	1	100	1.23843	0.835756	1.83511	0.28653	2.15873	1.40584	3.31484	0.000437075
Decile 10 vs. Decile 1	model 1	986	95	2.12406	1.38267	3.26299	0.000583384	1	100	1.35098	0.911616	2.0021	0.133901	2.08269	1.35573	3.19943	0.000809891
Decile 10 vs. Decile 1	model 2	986	95	2.16509	1.4092	3.32642	0.000422636	1	100	1.39839	0.943524	2.07255	0.0948445	2.10708	1.37145	3.23731	0.000669939
Decile 10 vs. Decile 1	model 3	986	95	1.55035	1.0072	2.3864	0.0463095	0	100	1.2998	0.874256	1.93248	0.195027	1.51474	0.983919	2.33193	0.059252
Quartile 2 vs. Quartile 1	unadjusted	2462	203	1.45087	1.0973	1.91836	0.009014	1	253	1.20708	0.942617	1.54574	0.135804	1.43129	1.08249	1.89247	0.0118626
Quartile 2 vs. Quartile 1	model 1	2462	203	1.44062	1.08951	1.90489	0.0104242	1	253	1.23792	0.966632	1.58535	0.0908233	1.4229	1.07612	1.88142	0.0133353
Quartile 2 vs. Quartile 1	model 2	2462	203	1.56192	1.18105	2.06562	0.00176723	1	253	1.25924	0.983177	1.61281	0.0679112	1.51694	1.14708	2.00605	0.00347509
Quartile 2 vs. Quartile 1	model 3	2462	203	1.34245	1.01438	1.77661	0.0394136	0	253	1.224	0.954945	1.56886	0.110499	1.33435	1.00858	1.76533	0.043405
Quartile 3 vs. Quartile 1	unadjusted	2462	203	1.43485	1.08519	1.89719	0.0112887	1	239	1.07215	0.831932	1.38173	0.590392	1.41639	1.07123	1.87277	0.0145751
Quartile 3 vs. Quartile 1	model 1	2462	203	1.4148	1.06999	1.87074	0.0149089	1	239	1.07122	0.831171	1.3806	0.595091	1.39669	1.05628	1.84679	0.0190711
Quartile 3 vs. Quartile 1	model 2	2462	203	1.43718	1.08674	1.90062	0.0109811	1	239	1.08669	0.843155	1.40057	0.520759	1.39451	1.05445	1.84425	0.0197161
Quartile 3 vs. Quartile 1	model 3	2462	203	1.16755	0.881802	1.54588	0.279414	0	239	1.04635	0.810774	1.35037	0.727746	1.15546	0.87284	1.5296	0.312654
Quartile 4 vs. Quartile 1	unadjusted	2462	232	1.85911	1.42239	2.4299	5.64985e-06	1	253	1.23893	0.967481	1.58654	0.0895148	1.82743	1.39817	2.38849	1.01758e-05
Quartile 4 vs. Quartile 1	model 1	2462	232	1.79633	1.37387	2.34868	1.85242e-05	1	253	1.3272	1.03627	1.6998	0.0249486	1.75602	1.34311	2.29588	3.84226e-05
Quartile 4 vs. Quartile 1	model 2	2462	232	1.82821	1.39809	2.39065	1.04037e-05	1	253	1.36745	1.06755	1.7516	0.0132339	1.78124	1.36227	2.32907	2.44752e-05
Quartile 4 vs. Quartile 1	model 3	2462	232	1.44037	1.09987	1.88628	0.00800745	1	253	1.29334	1.0068	1.66143	0.0441149	1.44174	1.10125	1.88749	0.00777544
Models: model 1: age, sex, PC2; model 2: model 1 + baseline eGFR; model3: model 2 + log(UACR)

### Sheet: ST3
Supplementary Table 3: Association of PGS with death for different adjustment models.
Model information			Results
Variable of interest	Model	N_analysed	Nevents	HR	CIlower	CIupper	p-value	significant
PRS	unadjusted	4924	630	1.08999	1.00788	1.1788	0.031055	0
PRS	model 1	4924	630	1.11495	1.03079	1.20598	0.0065799	1
PRS	model 2	4924	630	1.12511	1.04062	1.21646	0.00307943	1
PRS	model 3	4924	630	1.094	1.01038	1.18455	0.0268018	0
Decile 2 vs. Decile 1	unadjusted	985	112	1.12977	0.779644	1.63713	0.519116	0
Decile 2 vs. Decile 1	model 1	985	112	1.22942	0.848294	1.78179	0.275296	0
Decile 2 vs. Decile 1	model 2	985	112	1.22684	0.846497	1.77806	0.280241	0
Decile 2 vs. Decile 1	model 3	985	112	1.19453	0.824049	1.73157	0.348066	0
Decile 3 vs. Decile 1	unadjusted	985	120	1.26311	0.880977	1.81099	0.203868	0
Decile 3 vs. Decile 1	model 1	985	120	1.29205	0.901073	1.85267	0.163481	0
Decile 3 vs. Decile 1	model 2	985	120	1.37843	0.960996	1.97719	0.081194	0
Decile 3 vs. Decile 1	model 3	985	120	1.29743	0.903538	1.86305	0.158395	0
Decile 4 vs. Decile 1	unadjusted	986	117	1.22533	0.851463	1.76336	0.273885	0
Decile 4 vs. Decile 1	model 1	986	117	1.2477	0.866979	1.7956	0.233472	0
Decile 4 vs. Decile 1	model 2	986	117	1.26985	0.882326	1.82757	0.198434	0
Decile 4 vs. Decile 1	model 3	986	117	1.19778	0.831487	1.72544	0.332517	0
Decile 5 vs. Decile 1	unadjusted	985	113	1.14049	0.788194	1.65024	0.485582	0
Decile 5 vs. Decile 1	model 1	985	113	1.24655	0.861382	1.80394	0.242538	0
Decile 5 vs. Decile 1	model 2	985	113	1.27928	0.883939	1.85142	0.1916	0
Decile 5 vs. Decile 1	model 3	985	113	1.1925	0.8228	1.72833	0.352453	0
Decile 6 vs. Decile 1	unadjusted	985	105	0.962984	0.656861	1.41177	0.846769	0
Decile 6 vs. Decile 1	model 1	985	105	1.03195	0.703826	1.51306	0.872017	0
Decile 6 vs. Decile 1	model 2	985	105	1.06884	0.728961	1.5672	0.733131	0
Decile 6 vs. Decile 1	model 3	985	105	1.00327	0.683494	1.47265	0.986709	0
Decile 7 vs. Decile 1	unadjusted	986	120	1.27889	0.891983	1.83362	0.180847	0
Decile 7 vs. Decile 1	model 1	986	120	1.26552	0.882549	1.81468	0.200353	0
Decile 7 vs. Decile 1	model 2	986	120	1.29222	0.90117	1.85296	0.163292	0
Decile 7 vs. Decile 1	model 3	986	120	1.2011	0.83632	1.725	0.321121	0
Decile 8 vs. Decile 1	unadjusted	985	122	1.3514	0.944739	1.93311	0.0992021	0
Decile 8 vs. Decile 1	model 1	985	122	1.46681	1.02521	2.09861	0.0360625	0
Decile 8 vs. Decile 1	model 2	985	122	1.54071	1.07668	2.20473	0.0180776	0
Decile 8 vs. Decile 1	model 3	985	122	1.40503	0.97947	2.0155	0.0647066	0
Decile 9 vs. Decile 1	unadjusted	985	121	1.30287	0.909775	1.86582	0.148764	0
Decile 9 vs. Decile 1	model 1	985	121	1.42626	0.99583	2.04274	0.0527251	0
Decile 9 vs. Decile 1	model 2	985	121	1.46922	1.02581	2.10428	0.0358155	0
Decile 9 vs. Decile 1	model 3	985	121	1.3178	0.917078	1.89362	0.135707	0
Decile 10 vs. Decile 1	unadjusted	986	124	1.37728	0.964952	1.96581	0.0778283	0
Decile 10 vs. Decile 1	model 1	986	124	1.5146	1.06103	2.16207	0.0222438	0
Decile 10 vs. Decile 1	model 2	986	124	1.57001	1.09979	2.24127	0.0130019	1
Decile 10 vs. Decile 1	model 3	986	124	1.42635	0.99651	2.0416	0.0522755	0
Quartile 2 vs. Quartile 1	unadjusted	2462	303	1.14223	0.911503	1.43135	0.248053	0
Quartile 2 vs. Quartile 1	model 1	2462	303	1.17641	0.938721	1.47428	0.158295	0
Quartile 2 vs. Quartile 1	model 2	2462	303	1.19619	0.954441	1.49918	0.119906	0
Quartile 2 vs. Quartile 1	model 3	2462	303	1.1437	0.911734	1.43469	0.245656	0
Quartile 3 vs. Quartile 1	unadjusted	2462	292	1.05227	0.8365	1.32371	0.663426	0
Quartile 3 vs. Quartile 1	model 1	2462	292	1.06056	0.843051	1.33419	0.615607	0
Quartile 3 vs. Quartile 1	model 2	2462	292	1.07428	0.853956	1.35145	0.540647	0
Quartile 3 vs. Quartile 1	model 3	2462	292	1.01975	0.80962	1.28442	0.86806	0
Quartile 4 vs. Quartile 1	unadjusted	2462	319	1.27943	1.02594	1.59556	0.0287251	0
Quartile 4 vs. Quartile 1	model 1	2462	319	1.36882	1.09748	1.70726	0.00535084	1
Quartile 4 vs. Quartile 1	model 2	2462	319	1.41005	1.13046	1.75878	0.00230765	1
Quartile 4 vs. Quartile 1	model 3	2462	319	1.30076	1.03979	1.62723	0.0213664	0
Models: model 1: age, sex, PC2; model 2: model 1 + baseline eGFR; model3: model 2 + log(UACR)

### Sheet: ST4
Supplementary Table 4: Association of PGS with 3P-MACE and sub-outcomes for different adjustment models.
Model information				Event of interest						Competing Event					Subdistribution
Variable of interest	Endpoint	Covariates	N_analysed	Nevents	HR	CIlower	CIupper	p-value	significant	Nevents	HR	CIlower	CIupper	p-value	HR	CIlower	CIupper	p-value
PRS	3P-MACE	unadjusted	4924	551	1.11776	1.02805	1.2153	0.00910352	1	377	1.04418	0.943679	1.15539	0.402414	1.11548	1.0259	1.21288	0.0105101
PRS	3P-MACE	model 1	4924	551	1.13883	1.04737	1.23827	0.00233744	1	377	1.06948	0.966339	1.18362	0.194221	1.13169	1.04091	1.23038	0.00373447
PRS	3P-MACE	model 2	4924	551	1.14687	1.05512	1.24659	0.00127724	1	377	1.08014	0.976407	1.19489	0.134528	1.13839	1.04736	1.23733	0.00230286
PRS	3P-MACE	model 3	4924	551	1.11862	1.02762	1.21769	0.00961631	1	377	1.04843	0.945898	1.16207	0.367767	1.11204	1.02167	1.21041	0.0140656
PRS	Acute myocardial infarction	unadjusted	4924	254	1.16131	1.02637	1.31398	0.0176415	0	545	1.06621	0.979999	1.16002	0.136138	1.15512	1.02114	1.30668	0.0218773
PRS	Acute myocardial infarction	model 1	4924	254	1.18125	1.04373	1.33689	0.00834789	1	545	1.09072	1.00234	1.18689	0.0439919	1.1661	1.03097	1.31895	0.0144694
PRS	Acute myocardial infarction	model 2	4924	254	1.18948	1.0515	1.34556	0.00581083	1	545	1.10099	1.01222	1.19754	0.0248921	1.17204	1.03668	1.32508	0.0112386
PRS	Acute myocardial infarction	model 3	4924	254	1.14823	1.0126	1.30203	0.0311483	0	545	1.06991	0.982059	1.16562	0.122147	1.13513	1.00179	1.28621	0.0468138
PRS	Cerebral haemorrhage	unadjusted	4924	28	1.10354	0.761384	1.59944	0.602868	0	612	1.09052	1.00723	1.1807	0.0325411	1.0979	0.757706	1.59083	0.621585
PRS	Cerebral haemorrhage	model 1	4924	28	1.11719	0.772347	1.61599	0.556277	0	612	1.11565	1.03027	1.20812	0.00706189	1.10767	0.766086	1.60157	0.586731
PRS	Cerebral haemorrhage	model 2	4924	28	1.11539	0.770776	1.61408	0.562478	0	612	1.12599	1.04027	1.21878	0.0033111	1.10538	0.764158	1.59898	0.594773
PRS	Cerebral haemorrhage	model 3	4924	28	1.06887	0.732699	1.55929	0.729566	0	612	1.09588	1.01098	1.18792	0.0260598	1.0612	0.727798	1.54734	0.757534
PRS	Stroke	unadjusted	4924	175	1.07915	0.930382	1.2517	0.314191	0	586	1.08817	1.00343	1.18008	0.0410778	1.07262	0.924995	1.24381	0.353435
PRS	Stroke	model 1	4924	175	1.09879	0.94698	1.27494	0.214289	0	586	1.11382	1.02704	1.20793	0.00919288	1.08653	0.936888	1.26007	0.27235
PRS	Stroke	model 2	4924	175	1.1037	0.951298	1.28053	0.193108	0	586	1.12383	1.03679	1.21817	0.00453253	1.08968	0.939656	1.26366	0.255792
PRS	Stroke	model 3	4924	175	1.07381	0.923132	1.24909	0.355918	0	586	1.09952	1.01297	1.19347	0.0233314	1.06291	0.914376	1.23556	0.426967
Decile 2 vs. Decile 1	3P-MACE	unadjusted	985	102	0.984535	0.667781	1.45154	0.93728	0	68	1.30111	0.806158	2.09993	0.281162	0.975064	0.661359	1.43757	0.89855
Decile 2 vs. Decile 1	3P-MACE	model 1	985	102	1.06886	0.724845	1.57613	0.736844	0	68	1.43306	0.887734	2.31338	0.14086	1.05892	0.718105	1.56149	0.77265
Decile 2 vs. Decile 1	3P-MACE	model 2	985	102	1.06413	0.721625	1.56919	0.75379	0	68	1.42573	0.883168	2.30161	0.146634	1.05007	0.712081	1.54848	0.805272
Decile 2 vs. Decile 1	3P-MACE	model 3	985	102	1.03631	0.702578	1.52857	0.857269	0	68	1.38598	0.858288	2.2381	0.181887	1.02193	0.69278	1.50747	0.912899
Decile 2 vs. Decile 1	Acute myocardial infarction	unadjusted	985	45	1.06857	0.595609	1.91712	0.823999	0	101	1.1281	0.763386	1.66707	0.545216	1.06284	0.592416	1.90683	0.838059
Decile 2 vs. Decile 1	Acute myocardial infarction	model 1	985	45	1.14714	0.63925	2.05856	0.645423	0	101	1.23578	0.836108	1.82651	0.288227	1.1437	0.637322	2.05241	0.652682
Decile 2 vs. Decile 1	Acute myocardial infarction	model 2	985	45	1.14464	0.637839	2.05412	0.650702	0	101	1.2326	0.833939	1.82184	0.294161	1.13574	0.63286	2.03821	0.669672
Decile 2 vs. Decile 1	Acute myocardial infarction	model 3	985	45	1.10203	0.613867	1.97839	0.744858	0	101	1.19881	0.810874	1.77234	0.363345	1.09027	0.607209	1.95761	0.772282
Decile 2 vs. Decile 1	Cerebral haemorrhage	unadjusted	985	7	1.34729	0.301538	6.01976	0.696318	0	106	1.09374	0.747212	1.60098	0.644849	1.34603	0.301256	6.0141	0.697225
Decile 2 vs. Decile 1	Cerebral haemorrhage	model 1	985	7	1.48235	0.331328	6.63202	0.606604	0	106	1.19074	0.813364	1.74319	0.369349	1.49348	0.333784	6.68242	0.599808
Decile 2 vs. Decile 1	Cerebral haemorrhage	model 2	985	7	1.48282	0.331409	6.63458	0.606333	0	106	1.18714	0.810897	1.73796	0.377714	1.49534	0.334169	6.69135	0.5987
Decile 2 vs. Decile 1	Cerebral haemorrhage	model 3	985	7	1.41417	0.315591	6.33697	0.650653	0	106	1.15756	0.790548	1.69497	0.452044	1.42946	0.318965	6.40617	0.640597
Decile 2 vs. Decile 1	Stroke	unadjusted	985	31	1.23683	0.609683	2.50908	0.555907	0	106	1.14388	0.781202	1.67495	0.489624	1.232	0.607305	2.49927	0.563198
Decile 2 vs. Decile 1	Stroke	model 1	985	31	1.3216	0.651281	2.68181	0.439941	0	106	1.25864	0.859439	1.84327	0.237295	1.31068	0.645896	2.65968	0.453671
Decile 2 vs. Decile 1	Stroke	model 2	985	31	1.31947	0.65022	2.67756	0.442598	0	106	1.25297	0.85555	1.835	0.246655	1.30765	0.644385	2.65361	0.45756
Decile 2 vs. Decile 1	Stroke	model 3	985	31	1.28526	0.633107	2.60918	0.487267	0	106	1.22558	0.83667	1.79528	0.296302	1.27363	0.627327	2.58577	0.503228
Decile 3 vs. Decile 1	3P-MACE	unadjusted	985	99	0.904237	0.609488	1.34153	0.616965	0	74	1.4675	0.922651	2.33409	0.105242	0.891387	0.600826	1.32246	0.567817
Decile 3 vs. Decile 1	3P-MACE	model 1	985	99	0.942644	0.635306	1.39866	0.769222	0	74	1.51756	0.953961	2.41413	0.0782428	0.924855	0.623326	1.37225	0.697984
Decile 3 vs. Decile 1	3P-MACE	model 2	985	99	0.994567	0.670025	1.47631	0.978433	0	74	1.61507	1.01466	2.57075	0.0432439	0.967625	0.65194	1.43617	0.870244
Decile 3 vs. Decile 1	3P-MACE	model 3	985	99	0.946811	0.637265	1.40672	0.786718	0	74	1.52171	0.954714	2.42543	0.0775437	0.923843	0.621876	1.37244	0.694871
Decile 3 vs. Decile 1	Acute myocardial infarction	unadjusted	985	44	0.998829	0.553152	1.80359	0.996901	0	105	1.18686	0.80844	1.74241	0.381861	0.989599	0.54804	1.78693	0.972339
Decile 3 vs. Decile 1	Acute myocardial infarction	model 1	985	44	1.03542	0.573342	1.8699	0.908119	0	105	1.22015	0.831028	1.79147	0.309916	1.02069	0.565185	1.8433	0.945866
Decile 3 vs. Decile 1	Acute myocardial infarction	model 2	985	44	1.09245	0.60459	1.974	0.769566	0	105	1.3033	0.887264	1.91442	0.17693	1.06373	0.588782	1.9218	0.837791
Decile 3 vs. Decile 1	Acute myocardial infarction	model 3	985	44	1.01929	0.563327	1.8443	0.949657	0	105	1.22983	0.836278	1.80859	0.293103	0.995399	0.550217	1.80078	0.987837
Decile 3 vs. Decile 1	Cerebral haemorrhage	unadjusted	985	4	0.333356	0.0346757	3.20474	0.341419	0	118	1.31286	0.91209	1.88972	0.142975	0.329703	0.0342956	3.16961	0.336598
Decile 3 vs. Decile 1	Cerebral haemorrhage	model 1	985	4	0.351371	0.0365357	3.3792	0.365129	0	118	1.3447	0.934111	1.93577	0.111095	0.34808	0.0361925	3.34766	0.360838
Decile 3 vs. Decile 1	Cerebral haemorrhage	model 2	985	4	0.34753	0.0360951	3.34609	0.360355	0	118	1.43815	0.998672	2.07102	0.0508408	0.34335	0.035664	3.30555	0.354863
Decile 3 vs. Decile 1	Cerebral haemorrhage	model 3	985	4	0.32405	0.0335648	3.12852	0.330027	0	118	1.35546	0.940188	1.95417	0.103202	0.321438	0.0333027	3.10252	0.326512
Decile 3 vs. Decile 1	Stroke	unadjusted	985	31	1.21711	0.599968	2.46907	0.586156	0	112	1.24296	0.856377	1.80406	0.252512	1.20155	0.592296	2.4375	0.610923
Decile 3 vs. Decile 1	Stroke	model 1	985	31	1.23536	0.608806	2.50675	0.558254	0	112	1.28658	0.886331	1.86757	0.185063	1.21091	0.596763	2.45709	0.596065
Decile 3 vs. Decile 1	Stroke	model 2	985	31	1.26005	0.620588	2.5584	0.522384	0	112	1.38076	0.950874	2.00498	0.0900233	1.22654	0.604184	2.48998	0.571921
Decile 3 vs. Decile 1	Stroke	model 3	985	31	1.2019	0.591147	2.44367	0.61148	0	112	1.31464	0.904314	1.91115	0.151836	1.17355	0.577322	2.38555	0.658371
Decile 4 vs. Decile 1	3P-MACE	unadjusted	986	107	1.07768	0.737644	1.57446	0.698929	0	68	1.29243	0.800786	2.08592	0.293567	1.06183	0.726796	1.55131	0.756435
Decile 4 vs. Decile 1	3P-MACE	model 1	986	107	1.09808	0.751569	1.60436	0.62862	0	68	1.32341	0.819893	2.13614	0.251359	1.07545	0.736082	1.57128	0.70691
Decile 4 vs. Decile 1	3P-MACE	model 2	986	107	1.11501	0.763102	1.6292	0.573682	0	68	1.34746	0.834711	2.17519	0.222261	1.08687	0.743867	1.58803	0.666785
Decile 4 vs. Decile 1	3P-MACE	model 3	986	107	1.05935	0.724315	1.54935	0.766303	0	68	1.27027	0.785958	2.05302	0.328731	1.03633	0.708612	1.5156	0.854032
Decile 4 vs. Decile 1	Acute myocardial infarction	unadjusted	986	48	1.20395	0.682382	2.12415	0.52171	0	104	1.18871	0.808434	1.74786	0.379486	1.19025	0.67462	2.09999	0.547693
Decile 4 vs. Decile 1	Acute myocardial infarction	model 1	986	48	1.22429	0.693875	2.16015	0.484876	0	104	1.21579	0.826806	1.78778	0.320601	1.21108	0.68639	2.13686	0.508579
Decile 4 vs. Decile 1	Acute myocardial infarction	model 2	986	48	1.24581	0.706002	2.19834	0.448153	0	104	1.24002	0.843214	1.82356	0.274265	1.22446	0.693935	2.16058	0.48461
Decile 4 vs. Decile 1	Acute myocardial infarction	model 3	986	48	1.15616	0.654242	2.04312	0.617443	0	104	1.1672	0.792784	1.71844	0.433399	1.14389	0.647402	2.02114	0.643439
Decile 4 vs. Decile 1	Cerebral haemorrhage	unadjusted	986	4	0.33793	0.0351514	3.2487	0.34744	0	114	1.2515	0.865159	1.81037	0.233647	0.334144	0.0347576	3.2123	0.342456
Decile 4 vs. Decile 1	Cerebral haemorrhage	model 1	986	4	0.343154	0.0356919	3.2992	0.354319	0	114	1.27509	0.881438	1.84456	0.197036	0.33912	0.0352735	3.2603	0.349016
Decile 4 vs. Decile 1	Cerebral haemorrhage	model 2	986	4	0.342663	0.0356393	3.29461	0.353683	0	114	1.29833	0.897448	1.87827	0.165845	0.338432	0.0352007	3.25381	0.348119
Decile 4 vs. Decile 1	Cerebral haemorrhage	model 3	986	4	0.318752	0.0330708	3.07229	0.322648	0	114	1.22693	0.847304	1.77664	0.278924	0.316765	0.0328764	3.05204	0.319932
Decile 4 vs. Decile 1	Stroke	unadjusted	986	31	1.23729	0.609913	2.51	0.555214	0	109	1.20243	0.824972	1.75258	0.337556	1.22395	0.603339	2.48294	0.575521
Decile 4 vs. Decile 1	Stroke	model 1	986	31	1.2496	0.615957	2.5351	0.536989	0	109	1.23097	0.844514	1.79428	0.279731	1.23149	0.607027	2.49834	0.564
Decile 4 vs. Decile 1	Stroke	model 2	986	31	1.25643	0.619285	2.54909	0.527117	0	109	1.25582	0.861497	1.83062	0.236163	1.23546	0.608962	2.50648	0.558013
Decile 4 vs. Decile 1	Stroke	model 3	986	31	1.20202	0.591819	2.44136	0.610773	0	109	1.19766	0.820802	1.74754	0.349469	1.18696	0.58447	2.4105	0.635379
Decile 5 vs. Decile 1	3P-MACE	unadjusted	985	106	1.0615	0.725331	1.55346	0.758721	0	68	1.29752	0.803938	2.09413	0.286236	1.05319	0.719655	1.5413	0.789685
Decile 5 vs. Decile 1	3P-MACE	model 1	985	106	1.15039	0.785944	1.68384	0.471044	0	68	1.43148	0.886764	2.31081	0.142074	1.13937	0.778419	1.6677	0.502052
Decile 5 vs. Decile 1	3P-MACE	model 2	985	106	1.17372	0.80183	1.71808	0.409992	0	68	1.46732	0.90886	2.36892	0.116663	1.15818	0.791241	1.6953	0.449986
Decile 5 vs. Decile 1	3P-MACE	model 3	985	106	1.10046	0.750553	1.61349	0.623927	0	68	1.36322	0.84266	2.20536	0.206785	1.08783	0.741899	1.59507	0.666377
Decile 5 vs. Decile 1	Acute myocardial infarction	unadjusted	985	45	1.05291	0.586878	1.88901	0.862744	0	101	1.11152	0.752166	1.64256	0.595675	1.05313	0.587	1.8894	0.862199
Decile 5 vs. Decile 1	Acute myocardial infarction	model 1	985	45	1.12978	0.629585	2.02739	0.682519	0	101	1.22065	0.825882	1.80411	0.31719	1.12985	0.629618	2.02753	0.682373
Decile 5 vs. Decile 1	Acute myocardial infarction	model 2	985	45	1.15326	0.642623	2.06966	0.632711	0	101	1.25261	0.84744	1.85151	0.258606	1.14858	0.640024	2.06123	0.642439
Decile 5 vs. Decile 1	Acute myocardial infarction	model 3	985	45	1.05022	0.583766	1.88938	0.870102	0	101	1.16552	0.78714	1.72578	0.444387	1.04986	0.583562	1.88876	0.870996
Decile 5 vs. Decile 1	Cerebral haemorrhage	unadjusted	985	8	1.6797	0.40142	7.02851	0.477618	0	109	1.14846	0.788348	1.67307	0.470851	1.67607	0.400554	7.01331	0.479454
Decile 5 vs. Decile 1	Cerebral haemorrhage	model 1	985	8	1.78452	0.426236	7.47121	0.427939	0	109	1.2581	0.863494	1.83305	0.231825	1.78541	0.426465	7.4747	0.427527
Decile 5 vs. Decile 1	Cerebral haemorrhage	model 2	985	8	1.77721	0.424356	7.44297	0.431321	0	109	1.29252	0.887054	1.88333	0.181559	1.77624	0.424141	7.43862	0.431746
Decile 5 vs. Decile 1	Cerebral haemorrhage	model 3	985	8	1.60682	0.380472	6.78597	0.518775	0	109	1.20738	0.827412	1.76185	0.328372	1.60941	0.381116	6.79638	0.517331
Decile 5 vs. Decile 1	Stroke	unadjusted	985	33	1.38545	0.694672	2.76315	0.354639	0	105	1.12428	0.766564	1.64893	0.548837	1.3795	0.691686	2.75127	0.361031
Decile 5 vs. Decile 1	Stroke	model 1	985	33	1.47781	0.740824	2.94798	0.26764	0	105	1.23812	0.844056	1.81616	0.274536	1.46044	0.732121	2.9133	0.282391
Decile 5 vs. Decile 1	Stroke	model 2	985	33	1.48989	0.746806	2.97236	0.257864	0	105	1.27224	0.867246	1.86636	0.218143	1.46826	0.735989	2.92912	0.275709
Decile 5 vs. Decile 1	Stroke	model 3	985	33	1.3977	0.698774	2.79569	0.343833	0	105	1.20375	0.819396	1.7684	0.344675	1.38073	0.690263	2.76185	0.361754
Decile 6 vs. Decile 1	3P-MACE	unadjusted	985	98	0.871941	0.586401	1.29652	0.498403	0	61	1.01903	0.616863	1.68341	0.941309	0.870439	0.585391	1.29429	0.493013
Decile 6 vs. Decile 1	3P-MACE	model 1	985	98	0.926505	0.623018	1.37783	0.706162	0	61	1.09324	0.661701	1.80622	0.727844	0.916807	0.616518	1.36336	0.66791
Decile 6 vs. Decile 1	3P-MACE	model 2	985	98	0.951786	0.639971	1.41553	0.807223	0	61	1.13163	0.68487	1.86984	0.629356	0.938327	0.630948	1.39545	0.753243
Decile 6 vs. Decile 1	3P-MACE	model 3	985	98	0.893612	0.599992	1.33092	0.579968	0	61	1.05636	0.638277	1.7483	0.831089	0.885204	0.594408	1.31826	0.548435
Decile 6 vs. Decile 1	Acute myocardial infarction	unadjusted	985	43	0.933284	0.51325	1.69707	0.820952	0	90	0.85635	0.565981	1.29569	0.46298	0.93949	0.516663	1.70835	0.837887
Decile 6 vs. Decile 1	Acute myocardial infarction	model 1	985	43	0.981045	0.539415	1.78424	0.949998	0	90	0.914795	0.604545	1.38426	0.673479	0.976953	0.537188	1.77673	0.939094
Decile 6 vs. Decile 1	Acute myocardial infarction	model 2	985	43	1.00689	0.553572	1.83141	0.982062	0	90	0.946682	0.625581	1.4326	0.795465	0.995218	0.547197	1.81006	0.987467
Decile 6 vs. Decile 1	Acute myocardial infarction	model 3	985	43	0.921277	0.505461	1.67916	0.78892	0	90	0.886869	0.585291	1.34384	0.571253	0.91759	0.503569	1.67201	0.778765
Decile 6 vs. Decile 1	Cerebral haemorrhage	unadjusted	985	5	0.653889	0.109261	3.9133	0.641672	0	102	0.979985	0.664746	1.44472	0.91868	0.654559	0.109373	3.91731	0.642475
Decile 6 vs. Decile 1	Cerebral haemorrhage	model 1	985	5	0.695865	0.116188	4.16763	0.691338	0	102	1.05019	0.712285	1.54839	0.804743	0.693172	0.115751	4.15105	0.688191
Decile 6 vs. Decile 1	Cerebral haemorrhage	model 2	985	5	0.692133	0.115516	4.14701	0.687069	0	102	1.08863	0.738335	1.60513	0.668159	0.688634	0.114948	4.12547	0.682969
Decile 6 vs. Decile 1	Cerebral haemorrhage	model 3	985	5	0.625523	0.103751	3.77132	0.60877	0	102	1.02447	0.694064	1.51217	0.903136	0.625745	0.103847	3.7705	0.608926
Decile 6 vs. Decile 1	Stroke	unadjusted	985	28	0.990074	0.472001	2.07679	0.978944	0	101	1.01026	0.68396	1.49224	0.95908	0.989305	0.471635	2.07517	0.977305
Decile 6 vs. Decile 1	Stroke	model 1	985	28	1.04142	0.496384	2.18491	0.914514	0	101	1.09277	0.739724	1.61431	0.655875	1.02886	0.490428	2.15844	0.939997
Decile 6 vs. Decile 1	Stroke	model 2	985	28	1.05527	0.502872	2.21445	0.886889	0	101	1.1349	0.768213	1.67662	0.525051	1.03728	0.494364	2.17645	0.922876
Decile 6 vs. Decile 1	Stroke	model 3	985	28	0.991586	0.471507	2.08532	0.982226	0	101	1.07689	0.728064	1.59283	0.710716	0.980231	0.466248	2.06082	0.957997
Decile 7 vs. Decile 1	3P-MACE	unadjusted	986	112	1.1722	0.808582	1.69932	0.401723	0	71	1.39255	0.869565	2.23008	0.168125	1.15179	0.794507	1.66973	0.455753
Decile 7 vs. Decile 1	3P-MACE	model 1	986	112	1.16647	0.804568	1.69116	0.416489	0	71	1.37686	0.859643	2.20528	0.183295	1.1514	0.794177	1.66929	0.456932
Decile 7 vs. Decile 1	3P-MACE	model 2	986	112	1.18461	0.817072	1.71748	0.371357	0	71	1.40426	0.876737	2.24919	0.157766	1.16084	0.800701	1.68296	0.43126
Decile 7 vs. Decile 1	3P-MACE	model 3	986	112	1.11298	0.766494	1.6161	0.573762	0	71	1.30746	0.814761	2.09811	0.26657	1.09265	0.752457	1.58666	0.641515
Decile 7 vs. Decile 1	Acute myocardial infarction	unadjusted	986	51	1.34116	0.77058	2.33424	0.299173	0	108	1.27036	0.86914	1.85679	0.216564	1.31412	0.755042	2.28716	0.333965
Decile 7 vs. Decile 1	Acute myocardial infarction	model 1	986	51	1.33052	0.764369	2.31601	0.312589	0	108	1.25516	0.858637	1.83481	0.240718	1.30893	0.751992	2.27835	0.34109
Decile 7 vs. Decile 1	Acute myocardial infarction	model 2	986	51	1.35402	0.777846	2.35699	0.283876	0	108	1.28325	0.877841	1.87589	0.197954	1.3225	0.759793	2.30197	0.322908
Decile 7 vs. Decile 1	Acute myocardial infarction	model 3	986	51	1.23823	0.709688	2.16041	0.45179	0	108	1.19723	0.81766	1.75299	0.354841	1.21113	0.694113	2.11326	0.500035
Decile 7 vs. Decile 1	Cerebral haemorrhage	unadjusted	986	5	0.671446	0.112195	4.01838	0.662591	0	117	1.30868	0.908104	1.88595	0.149041	0.658853	0.110091	3.943	0.647614
Decile 7 vs. Decile 1	Cerebral haemorrhage	model 1	986	5	0.684307	0.114316	4.09634	0.677777	0	117	1.29164	0.896166	1.86165	0.170014	0.670987	0.112106	4.01607	0.662068
Decile 7 vs. Decile 1	Cerebral haemorrhage	model 2	986	5	0.682792	0.114054	4.0876	0.676015	0	117	1.31955	0.915531	1.90185	0.137073	0.670204	0.111972	4.01146	0.661143
Decile 7 vs. Decile 1	Cerebral haemorrhage	model 3	986	5	0.622435	0.103388	3.74729	0.604706	0	117	1.22955	0.851742	1.77495	0.269919	0.608939	0.101106	3.66752	0.588192
Decile 7 vs. Decile 1	Stroke	unadjusted	986	33	1.37691	0.690389	2.74612	0.36384	0	110	1.21874	0.837368	1.77379	0.301582	1.35505	0.67943	2.70252	0.388334
Decile 7 vs. Decile 1	Stroke	model 1	986	33	1.37873	0.691145	2.75036	0.36202	0	110	1.20891	0.83053	1.75969	0.321928	1.35901	0.681269	2.71098	0.383945
Decile 7 vs. Decile 1	Stroke	model 2	986	33	1.3898	0.696642	2.77266	0.350243	0	110	1.23547	0.848782	1.79834	0.269601	1.36446	0.683983	2.72194	0.377789
Decile 7 vs. Decile 1	Stroke	model 3	986	33	1.3011	0.650427	2.6027	0.456839	0	110	1.16479	0.798945	1.69816	0.42776	1.28358	0.641795	2.56712	0.480233
Decile 8 vs. Decile 1	3P-MACE	unadjusted	985	106	1.0801	0.738038	1.58069	0.691691	0	73	1.49609	0.938569	2.38477	0.090369	1.05754	0.722627	1.54767	0.773395
Decile 8 vs. Decile 1	3P-MACE	model 1	985	106	1.15888	0.791723	1.69629	0.448129	0	73	1.63226	1.0237	2.60258	0.0395542	1.11641	0.762762	1.63404	0.570986
Decile 8 vs. Decile 1	3P-MACE	model 2	985	106	1.19887	0.818918	1.75511	0.350979	0	73	1.70326	1.06797	2.71648	0.0253477	1.1449	0.782152	1.67589	0.48638
Decile 8 vs. Decile 1	3P-MACE	model 3	985	106	1.10533	0.753147	1.62221	0.608904	0	73	1.55083	0.969257	2.48135	0.0672867	1.05789	0.720814	1.55258	0.773741
Decile 8 vs. Decile 1	Acute myocardial infarction	unadjusted	985	48	1.22712	0.695515	2.16506	0.479859	0	106	1.2537	0.855262	1.83776	0.246572	1.20135	0.680912	2.11958	0.526559
Decile 8 vs. Decile 1	Acute myocardial infarction	model 1	985	48	1.30273	0.738189	2.29901	0.361487	0	106	1.36196	0.928915	1.99687	0.113586	1.24907	0.707854	2.2041	0.442762
Decile 8 vs. Decile 1	Acute myocardial infarction	model 2	985	48	1.35095	0.765325	2.38469	0.299503	0	106	1.4285	0.974086	2.0949	0.0679165	1.28042	0.72552	2.25972	0.39373
Decile 8 vs. Decile 1	Acute myocardial infarction	model 3	985	48	1.20147	0.678065	2.12888	0.529446	0	106	1.30244	0.885627	1.91542	0.179351	1.14563	0.646722	2.02943	0.641197
Decile 8 vs. Decile 1	Cerebral haemorrhage	unadjusted	985	5	0.686283	0.114673	4.10717	0.680049	0	119	1.38305	0.96197	1.98846	0.0800045	0.673144	0.112479	4.02852	0.664599
Decile 8 vs. Decile 1	Cerebral haemorrhage	model 1	985	5	0.73969	0.123532	4.42915	0.741246	0	119	1.50258	1.04488	2.16075	0.0280314	0.712499	0.119013	4.26553	0.710445
Decile 8 vs. Decile 1	Cerebral haemorrhage	model 2	985	5	0.734293	0.122545	4.3999	0.735294	0	119	1.57962	1.09827	2.27195	0.0136847	0.706418	0.117929	4.23158	0.703558
Decile 8 vs. Decile 1	Cerebral haemorrhage	model 3	985	5	0.649782	0.107423	3.93043	0.638737	0	119	1.44502	1.00219	2.08351	0.0486448	0.62506	0.103337	3.78082	0.608854
Decile 8 vs. Decile 1	Stroke	unadjusted	985	31	1.2654	0.623767	2.56705	0.514265	0	116	1.37928	0.95513	1.9918	0.0863251	1.23591	0.609232	2.5072	0.55729
Decile 8 vs. Decile 1	Stroke	model 1	985	31	1.33518	0.65795	2.70947	0.423382	0	116	1.5126	1.04721	2.18482	0.0273958	1.28351	0.632585	2.60421	0.489308
Decile 8 vs. Decile 1	Stroke	model 2	985	31	1.35482	0.667421	2.75018	0.40055	0	116	1.5889	1.09985	2.29541	0.0136231	1.29526	0.638237	2.62863	0.473723
Decile 8 vs. Decile 1	Stroke	model 3	985	31	1.25112	0.614062	2.54911	0.53724	0	116	1.47667	1.01962	2.13858	0.0391315	1.19972	0.588921	2.444	0.615979
Decile 9 vs. Decile 1	3P-MACE	unadjusted	985	119	1.34034	0.933034	1.92544	0.112984	0	67	1.28765	0.795552	2.08414	0.303468	1.33014	0.925938	1.91079	0.122682
Decile 9 vs. Decile 1	3P-MACE	model 1	985	119	1.47012	1.02317	2.11232	0.0371751	0	67	1.43528	0.886575	2.32357	0.141517	1.44533	1.00593	2.07665	0.0463752
Decile 9 vs. Decile 1	3P-MACE	model 2	985	119	1.50566	1.04788	2.16342	0.0269056	0	67	1.47936	0.913764	2.39504	0.111139	1.46977	1.02295	2.11174	0.03728
Decile 9 vs. Decile 1	3P-MACE	model 3	985	119	1.36569	0.946999	1.96949	0.0952303	0	67	1.32819	0.817127	2.1589	0.252161	1.34354	0.931861	1.93708	0.113668
Decile 9 vs. Decile 1	Acute myocardial infarction	unadjusted	985	50	1.3057	0.74702	2.28221	0.349149	0	108	1.2808	0.876281	1.87205	0.201257	1.28495	0.73515	2.24593	0.378851
Decile 9 vs. Decile 1	Acute myocardial infarction	model 1	985	50	1.40676	0.804668	2.45937	0.23113	0	108	1.40584	0.961725	2.05504	0.0786639	1.36327	0.779811	2.38327	0.276896
Decile 9 vs. Decile 1	Acute myocardial infarction	model 2	985	50	1.44312	0.825433	2.52303	0.198131	0	108	1.4485	0.990881	2.11747	0.0557897	1.38615	0.792904	2.42327	0.251905
Decile 9 vs. Decile 1	Acute myocardial infarction	model 3	985	50	1.25429	0.713623	2.20457	0.431053	0	108	1.30135	0.886926	1.90942	0.178128	1.21932	0.694076	2.14203	0.490362
Decile 9 vs. Decile 1	Cerebral haemorrhage	unadjusted	985	7	1.34838	0.301783	6.02466	0.695532	0	116	1.29396	0.896794	1.86703	0.168311	1.33737	0.29932	5.97543	0.703481
Decile 9 vs. Decile 1	Cerebral haemorrhage	model 1	985	7	1.45784	0.325902	6.52123	0.621897	0	116	1.41906	0.983384	2.04776	0.0614259	1.44488	0.323001	6.46337	0.630176
Decile 9 vs. Decile 1	Cerebral haemorrhage	model 2	985	7	1.44875	0.323635	6.48534	0.627854	0	116	1.462	1.01313	2.10973	0.0423875	1.43393	0.320332	6.41886	0.637418
Decile 9 vs. Decile 1	Cerebral haemorrhage	model 3	985	7	1.2234	0.267799	5.58889	0.794757	0	116	1.31685	0.909563	1.90652	0.144871	1.22178	0.267827	5.57354	0.795887
Decile 9 vs. Decile 1	Stroke	unadjusted	985	38	1.77005	0.915647	3.42172	0.0895223	0	110	1.24125	0.852838	1.80657	0.259046	1.75218	0.906402	3.38715	0.0953664
Decile 9 vs. Decile 1	Stroke	model 1	985	38	1.91076	0.988087	3.69501	0.0543113	0	110	1.38555	0.951818	2.01694	0.0887184	1.86807	0.966044	3.61234	0.0632701
Decile 9 vs. Decile 1	Stroke	model 2	985	38	1.93598	1.00092	3.74457	0.049683	0	110	1.42748	0.980624	2.07796	0.0631932	1.88281	0.973535	3.64136	0.0600721
Decile 9 vs. Decile 1	Stroke	model 3	985	38	1.75938	0.904566	3.42198	0.0960198	0	110	1.30894	0.896231	1.9117	0.163602	1.72852	0.889344	3.35952	0.106508
Decile 10 vs. Decile 1	3P-MACE	unadjusted	986	118	1.31289	0.912837	1.88827	0.142067	0	67	1.27957	0.790564	2.07106	0.315657	1.30073	0.904386	1.87078	0.156199
Decile 10 vs. Decile 1	3P-MACE	model 1	986	118	1.42595	0.991274	2.05122	0.0557841	0	67	1.41763	0.875699	2.29493	0.155633	1.3977	0.97167	2.01052	0.0710695
Decile 10 vs. Decile 1	3P-MACE	model 2	986	118	1.46792	1.02039	2.11173	0.0385678	0	67	1.47119	0.908689	2.3819	0.116307	1.43505	0.99759	2.06435	0.0515401
Decile 10 vs. Decile 1	3P-MACE	model 3	986	118	1.34308	0.930709	1.93816	0.114972	0	67	1.33065	0.818929	2.16212	0.24874	1.31927	0.914236	1.90374	0.138669
Decile 10 vs. Decile 1	Acute myocardial infarction	unadjusted	986	56	1.59936	0.935493	2.73433	0.0861144	0	106	1.2496	0.852466	1.83175	0.253484	1.58123	0.92489	2.70333	0.0940122
Decile 10 vs. Decile 1	Acute myocardial infarction	model 1	986	56	1.72573	1.00914	2.95117	0.0462388	0	106	1.37928	0.940796	2.02214	0.0994915	1.67881	0.981751	2.87079	0.0584002
Decile 10 vs. Decile 1	Acute myocardial infarction	model 2	986	56	1.77744	1.03932	3.0398	0.0356576	0	106	1.43025	0.975502	2.09698	0.0668147	1.71861	1.00499	2.93897	0.0479114
Decile 10 vs. Decile 1	Acute myocardial infarction	model 3	986	56	1.56287	0.90949	2.68565	0.105984	0	106	1.29567	0.880879	1.90578	0.18827	1.52705	0.889013	2.623	0.125092
Decile 10 vs. Decile 1	Cerebral haemorrhage	unadjusted	986	7	1.36532	0.305574	6.10034	0.683491	0	119	1.36902	0.952207	1.96827	0.0899633	1.34588	0.301225	6.01344	0.697329
Decile 10 vs. Decile 1	Cerebral haemorrhage	model 1	986	7	1.46329	0.327327	6.54157	0.6183	0	119	1.50664	1.0478	2.1664	0.0269719	1.43972	0.322073	6.43581	0.633344
Decile 10 vs. Decile 1	Cerebral haemorrhage	model 2	986	7	1.4516	0.324353	6.49644	0.625974	0	119	1.56291	1.08688	2.24742	0.0159746	1.42517	0.318473	6.37766	0.643082
Decile 10 vs. Decile 1	Cerebral haemorrhage	model 3	986	7	1.2612	0.277709	5.72769	0.76374	0	119	1.4247	0.988127	2.05416	0.0579617	1.24887	0.275339	5.66455	0.773283
Decile 10 vs. Decile 1	Stroke	unadjusted	986	31	1.25321	0.61776	2.54231	0.531712	0	117	1.38521	0.960373	1.99799	0.081227	1.22978	0.606214	2.49477	0.566572
Decile 10 vs. Decile 1	Stroke	model 1	986	31	1.35046	0.665504	2.74039	0.405336	0	117	1.52767	1.059	2.20376	0.0234143	1.3045	0.642882	2.64702	0.461564
Decile 10 vs. Decile 1	Stroke	model 2	986	31	1.37278	0.676294	2.78656	0.380404	0	117	1.58404	1.098	2.28523	0.0138957	1.31908	0.649885	2.67734	0.443229
Decile 10 vs. Decile 1	Stroke	model 3	986	31	1.25164	0.613485	2.5536	0.537266	0	117	1.4693	1.01581	2.12524	0.0410291	1.21181	0.594194	2.47137	0.59726
Quartile 2 vs. Quartile 1	3P-MACE	unadjusted	2462	258	1.11168	0.870722	1.41933	0.395664	0	188	1.10334	0.828773	1.46887	0.500578	1.10409	0.864773	1.40963	0.426967
Quartile 2 vs. Quartile 1	3P-MACE	model 1	2462	258	1.13998	0.892825	1.45556	0.293372	0	188	1.14049	0.856575	1.51851	0.368103	1.12607	0.881943	1.43777	0.340927
Quartile 2 vs. Quartile 1	3P-MACE	model 2	2462	258	1.15832	0.907112	1.4791	0.238661	0	188	1.16129	0.872086	1.54641	0.306156	1.14021	0.892959	1.45591	0.29274
Quartile 2 vs. Quartile 1	3P-MACE	model 3	2462	258	1.1117	0.869705	1.42102	0.397893	0	188	1.10575	0.829244	1.47446	0.493552	1.09768	0.858817	1.40298	0.456654
Quartile 2 vs. Quartile 1	Acute myocardial infarction	unadjusted	2462	116	1.1554	0.802215	1.66408	0.437738	0	267	1.07677	0.84699	1.36889	0.545869	1.15061	0.798889	1.65718	0.451032
Quartile 2 vs. Quartile 1	Acute myocardial infarction	model 1	2462	116	1.1827	0.821112	1.70353	0.36742	0	267	1.11046	0.873424	1.41183	0.39241	1.17323	0.814553	1.68986	0.390793
Quartile 2 vs. Quartile 1	Acute myocardial infarction	model 2	2462	116	1.20099	0.833724	1.73006	0.325378	0	267	1.1298	0.888555	1.43654	0.319343	1.18776	0.824573	1.71091	0.355448
Quartile 2 vs. Quartile 1	Acute myocardial infarction	model 3	2462	116	1.13171	0.784375	1.63285	0.508289	0	267	1.07705	0.84608	1.37107	0.546692	1.12707	0.781395	1.62567	0.52213
Quartile 2 vs. Quartile 1	Cerebral haemorrhage	unadjusted	2462	14	1.00947	0.354084	2.87793	0.985931	0	294	1.17191	0.931812	1.47387	0.175039	1.00117	0.351174	2.85428	0.99825
Quartile 2 vs. Quartile 1	Cerebral haemorrhage	model 1	2462	14	1.01411	0.355673	2.89145	0.979097	0	294	1.2095	0.96163	1.52126	0.10404	0.999724	0.350624	2.85049	0.999588
Quartile 2 vs. Quartile 1	Cerebral haemorrhage	model 2	2462	14	1.01222	0.354967	2.88642	0.981878	0	294	1.2312	0.978805	1.54867	0.0755788	0.997256	0.349721	2.84375	0.995899
Quartile 2 vs. Quartile 1	Cerebral haemorrhage	model 3	2462	14	0.953573	0.333161	2.72931	0.929396	0	294	1.17827	0.93585	1.48348	0.162766	0.943149	0.329661	2.69832	0.913095
Quartile 2 vs. Quartile 1	Stroke	unadjusted	2462	84	1.16999	0.762007	1.79641	0.473002	0	282	1.10393	0.873923	1.39447	0.406845	1.16051	0.755834	1.78186	0.496235
Quartile 2 vs. Quartile 1	Stroke	model 1	2462	84	1.19231	0.776476	1.83085	0.421496	0	282	1.13872	0.901396	1.43853	0.275975	1.17452	0.764906	1.80348	0.462249
Quartile 2 vs. Quartile 1	Stroke	model 2	2462	84	1.19978	0.781255	1.84252	0.405324	0	282	1.16154	0.919373	1.46748	0.209379	1.17948	0.768069	1.81125	0.450701
Quartile 2 vs. Quartile 1	Stroke	model 3	2462	84	1.15428	0.7506	1.77505	0.513484	0	282	1.12062	0.886167	1.4171	0.34166	1.13923	0.740965	1.75157	0.552548
Quartile 3 vs. Quartile 1	3P-MACE	unadjusted	2462	253	1.05417	0.823839	1.34891	0.674907	0	184	1.0427	0.780952	1.39216	0.776798	1.04817	0.819148	1.34123	0.708381
Quartile 3 vs. Quartile 1	3P-MACE	model 1	2462	253	1.05479	0.824297	1.34973	0.671558	0	184	1.04584	0.783273	1.39641	0.761245	1.0429	0.815007	1.33451	0.73846
Quartile 3 vs. Quartile 1	3P-MACE	model 2	2462	253	1.06559	0.832719	1.36357	0.613614	0	184	1.06055	0.794275	1.41609	0.690238	1.04966	0.820283	1.34319	0.700034
Quartile 3 vs. Quartile 1	3P-MACE	model 3	2462	253	1.01533	0.792338	1.30108	0.90429	0	184	1.00279	0.749696	1.34132	0.985032	1.0031	0.782833	1.28535	0.980455
Quartile 3 vs. Quartile 1	Acute myocardial infarction	unadjusted	2462	113	1.08677	0.751328	1.57196	0.658627	0	260	1.00977	0.791842	1.28766	0.937554	1.0808	0.747201	1.56333	0.679929
Quartile 3 vs. Quartile 1	Acute myocardial infarction	model 1	2462	113	1.0853	0.750281	1.56992	0.663856	0	260	1.01215	0.79368	1.29075	0.922472	1.07059	0.740116	1.54862	0.717247
Quartile 3 vs. Quartile 1	Acute myocardial infarction	model 2	2462	113	1.09596	0.757633	1.58537	0.626648	0	260	1.02557	0.804197	1.30788	0.838745	1.07645	0.744154	1.55713	0.695718
Quartile 3 vs. Quartile 1	Acute myocardial infarction	model 3	2462	113	1.02372	0.706232	1.48393	0.901508	0	260	0.97316	0.76204	1.24277	0.82739	1.0117	0.698115	1.46614	0.951007
Quartile 3 vs. Quartile 1	Cerebral haemorrhage	unadjusted	2462	11	0.568133	0.166315	1.94075	0.367022	0	284	1.08351	0.858467	1.36755	0.49953	0.563826	0.165054	1.92604	0.360609
Quartile 3 vs. Quartile 1	Cerebral haemorrhage	model 1	2462	11	0.568266	0.166322	1.94157	0.367294	0	284	1.09121	0.864524	1.37732	0.462549	0.558822	0.163558	1.9093	0.353259
Quartile 3 vs. Quartile 1	Cerebral haemorrhage	model 2	2462	11	0.567657	0.166138	1.93956	0.366401	0	284	1.10595	0.876205	1.39593	0.396655	0.558385	0.16343	1.90781	0.352613
Quartile 3 vs. Quartile 1	Cerebral haemorrhage	model 3	2462	11	0.525595	0.153018	1.80534	0.306944	0	284	1.05165	0.832159	1.32903	0.673281	0.517094	0.150544	1.77613	0.294841
Quartile 3 vs. Quartile 1	Stroke	unadjusted	2462	84	1.15478	0.752101	1.77306	0.51067	0	275	1.03799	0.819443	1.31483	0.757216	1.14744	0.747323	1.76179	0.529571
Quartile 3 vs. Quartile 1	Stroke	model 1	2462	84	1.16249	0.757066	1.78503	0.491395	0	275	1.04643	0.826072	1.32556	0.706795	1.14901	0.748292	1.76433	0.525553
Quartile 3 vs. Quartile 1	Stroke	model 2	2462	84	1.16973	0.761721	1.79628	0.473786	0	275	1.06117	0.837705	1.34424	0.622639	1.15298	0.750843	1.77051	0.515369
Quartile 3 vs. Quartile 1	Stroke	model 3	2462	84	1.10997	0.721014	1.70876	0.635505	0	275	1.01725	0.80201	1.29026	0.887852	1.09984	0.714659	1.69263	0.66527
Quartile 4 vs. Quartile 1	3P-MACE	unadjusted	2462	286	1.37249	1.08603	1.7345	0.00802688	1	185	1.09561	0.821194	1.46173	0.53476	1.36527	1.08032	1.72538	0.00913827
Quartile 4 vs. Quartile 1	3P-MACE	model 1	2462	286	1.45324	1.14975	1.83685	0.00176308	1	185	1.17944	0.883865	1.57387	0.262175	1.42979	1.13123	1.80714	0.00277375
Quartile 4 vs. Quartile 1	3P-MACE	model 2	2462	286	1.48837	1.17746	1.88137	0.000879849	1	185	1.21494	0.910355	1.62142	0.186119	1.45947	1.15465	1.84477	0.00156143
Quartile 4 vs. Quartile 1	3P-MACE	model 3	2462	286	1.38408	1.09141	1.75524	0.00732629	1	185	1.11612	0.833033	1.49541	0.461707	1.36464	1.07629	1.73024	0.0102573
Quartile 4 vs. Quartile 1	Acute myocardial infarction	unadjusted	2462	133	1.50738	1.06641	2.13069	0.02012	0	276	1.1735	0.926381	1.48654	0.184798	1.48779	1.05255	2.103	0.0244463
Quartile 4 vs. Quartile 1	Acute myocardial infarction	model 1	2462	133	1.58312	1.11975	2.23824	0.00931863	1	276	1.25527	0.990807	1.59032	0.059639	1.53389	1.085	2.16851	0.0154447
Quartile 4 vs. Quartile 1	Acute myocardial infarction	model 2	2462	133	1.62169	1.14693	2.29297	0.00622487	1	276	1.2917	1.01949	1.63659	0.0340222	1.56445	1.10653	2.21186	0.0113121
Quartile 4 vs. Quartile 1	Acute myocardial infarction	model 3	2462	133	1.4608	1.02799	2.07583	0.0345209	0	276	1.18896	0.93515	1.51165	0.157747	1.42498	1.00351	2.02347	0.0477552
Quartile 4 vs. Quartile 1	Cerebral haemorrhage	unadjusted	2462	17	1.46186	0.556449	3.84049	0.441004	0	306	1.28302	1.02401	1.60753	0.030295	1.44113	0.548562	3.78599	0.458377
Quartile 4 vs. Quartile 1	Cerebral haemorrhage	model 1	2462	17	1.51476	0.57622	3.982	0.399742	0	306	1.37465	1.097	1.72257	0.00570556	1.47582	0.561479	3.8791	0.429897
Quartile 4 vs. Quartile 1	Cerebral haemorrhage	model 2	2462	17	1.50778	0.573034	3.96729	0.405457	0	306	1.41681	1.13058	1.77551	0.00247927	1.46662	0.557488	3.85834	0.43776
Quartile 4 vs. Quartile 1	Cerebral haemorrhage	model 3	2462	17	1.33904	0.501107	3.57811	0.560449	0	306	1.31045	1.04262	1.64709	0.0204612	1.30898	0.490393	3.494	0.59092
Quartile 4 vs. Quartile 1	Stroke	unadjusted	2462	85	1.21869	0.795442	1.86713	0.363571	0	299	1.2566	1.00064	1.57804	0.0493609	1.19858	0.782321	1.83632	0.405319
Quartile 4 vs. Quartile 1	Stroke	model 1	2462	85	1.28571	0.838951	1.97038	0.248594	0	299	1.35105	1.07568	1.69692	0.0096737	1.24686	0.813656	1.91072	0.311024
Quartile 4 vs. Quartile 1	Stroke	model 2	2462	85	1.30328	0.8501	1.99803	0.224359	0	299	1.39299	1.10899	1.74971	0.00438195	1.25853	0.821003	1.92923	0.291407
Quartile 4 vs. Quartile 1	Stroke	model 3	2462	85	1.20893	0.784597	1.86275	0.389692	0	299	1.30717	1.03764	1.64671	0.0229903	1.17629	0.763881	1.81135	0.461037
Models: model 1: age, sex, PC2; model 2: model 1 + baseline eGFR; model3: model 2 + log(UACR)

### Sheet: ST5
Supplementary Table 5: Predictive ability of the PGS with respect to KF.
			KFRE
			AIC		LRT	Six-year c-index				IPEC
Outcome	N	Nevents	KFRE	KFRE + met	p-value	KFRE	KFRE + PGS	Δ	Δp	KFRE	KFRE + PGS	Δ	Δp
KF	4924	470	6993.53	6989.63	0.0151322	0.842209	0.844558	0.00234918	0.278931	56.3684	56.7214	0.353094	0.626404
Δ: Absolute difference, Δp: Percent difference
KFRE: kidney failure risk equation; KFRE + PGS: KFRE with PGS model; AIC: Akaikes Information Criterion; LRT: Likelihood Ratio Test; IPEC: Integrated Prediction Error Curve
